# *IFI27* transcription is an early predictor for COVID-19 outcomes; a multi-cohort observational study

**DOI:** 10.1101/2021.10.29.21265555

**Authors:** Maryam Shojaei, Amir Shamshirian, James Monkman, Laura Grice, Minh Tran, Chin Wee Tan, Gustavo Rodrigues Rossi, Timothy R. McCulloch, Marek Nalos, Keng Yih Chew, Yanshan Zhu, Yao Xia, Timothy J. Wells, Alexandra Cristina Senegaglia, Carmen Lúcia Kuniyoshi Rebelatto, Claudio Luciano Franck, Anna Flavia Ribeiro dos Santos, Lucia de Noronha, Sepideh Motamen, Reza Valadan, Omolbanin Amjadi, Rajan Gogna, Esha Madan, Reza Alizadeh-Navaei, Liliana Lamperti, Felipe Zuñiga, Estefania Nova-Lamperti, Gonzalo Labarca, Ben Knippenberg, Velma Herwanto, Ya Wang, Amy Phu, Tracy Chew, Timothy Kwan, Karan Kim, Sally Teoh, Tiana M Pelaia, Win Sen Kuan, Yvette Jee, Jon Iredell, Ken O’Byrne, John F. Fraser, Melissa J. Davis, Gabrielle Belz, Majid Warkiani, Carlos Salomon Gallo, Fernando Souza-Fonseca-Guimaraes, Quan Nguyen, Anthony Mclean, Arutha Kulasinghe, Kirsty R. Short, Benjamin Tang

**Author notes:** Corresponding Authors: Dr Arutha Kulasinghe, The University of Queensland Diamantina Institute, The University of Queensland, 37 Kent Street, Woolloongabba, Queensland 4102, Australia, Dr Kirsty Short, School of Chemistry and Molecular Biology, Building 76, The University of Queensland, Brisbane, Queensland 4072, Australia, Dr Maryam Shojaei, Centre for Immunology and Allergy Research, Westmead Institute for Medical Research, Sydney, NSW, Australia. co-senior authors (Arutha Kulasinghe, Kirsty R. Short, Benjamin Tang).

## Abstract

**Background:** Robust biomarkers that predict disease outcomes amongst COVID-19 patients are necessary for both patient triage and resource prioritisation. Numerous candidate biomarkers have been proposed for COVID-19. However, at present, there is no consensus on the best diagnostic approach to predict outcomes in infected patients. Moreover, it is not clear whether such tools would apply to other potentially pandemic pathogens and therefore of use as stockpile for future pandemic preparedness.

**Methods:** We conducted a multi-cohort observational study to investigate the biology and the prognostic role of interferon alpha-inducible protein 27 (*IFI27*) in COVID-19 patients.

**Findings:** We show that *IFI27* is expressed in the respiratory tract of COVID-19 patients and elevated *IFI27* expression is associated with the presence of a high viral load. We further demonstrate that systemic host response, as measured by blood *IFI27* expression, is associated with COVID-19 severity. For clinical outcome prediction (e.g. respiratory failure), *IFI27* expression displays a high positive (0.83) and negative (0.95) predictive value, outperforming all other known predictors of COVID-19 severity. Furthermore, *IFI27* is upregulated in the blood of infected patients in response to other respiratory viruses. For example, in the pandemic H1N1/09 swine influenza virus infection, *IFI27-*like genes were highly upregulated in the blood samples of severely infected patients.

**Interpretation:** These data suggest that prognostic biomarkers targeting the family of *IFI27* genes could potentially supplement conventional diagnostic tools in future virus pandemics, independent of whether such pandemics are caused by a coronavirus, an influenza virus or another as yet-to-be discovered respiratory virus.

**Research in context:** *Evidence before this study:* We searched the scientific literature using PubMed to identify studies that used the *IFI27* biomarker to predict outcomes in COVID-19 patients. We used the search terms “*IFI27*”, “COVID-19, “gene expression” and “outcome prediction”. We did not identify any study that investigated the role of *IFI27* biomarker in outcome prediction. Although ten studies were identified using the general terms of “gene expression” and “COVID-19”, *IFI27* was only mentioned in passing as one of the identified genes. All these studies addressed the broader question of the host response to COVID-19; none focused solely on using *IFI27* to improve the risk stratification of infected patients in a pandemic.

*Added value of this study:* Here, we present the findings of a multi-cohort study of the *IFI27* biomarker in COVID-19 patients. Our findings show that the host response, as reflected by blood *IFI27* gene expression, accurately predicts COVID-19 disease progression (positive and negative predictive values; 0.83 and 0.95, respectively), outperforming age, comorbidity, C-reactive protein and all other known risk factors. The strong association of *IFI27* with disease severity occurs not only in SARS-CoV-2 infection, but also in other respiratory viruses with pandemic potential, such as the influenza virus. These findings suggest that host response biomarkers, such as *IFI27*, could help identify high-risk COVID-19 patients - those who are more likely to develop infection complications - and therefore may help improve patient triage in a pandemic.

*Implications of all the available evidence:* This is the first systemic study of the clinical role of *IFI27* in the current COVID-19 pandemic and its possible future application in other respiratory virus pandemics. The findings not only could help improve the current management of COVID-19 patients but may also improve future pandemic preparedness.
