## Supplementary Table 2 for "*IFI27* transcription is an early predictor for COVID-19 outcomes; a multi-cohort observational study"

### Sheet: DE_highVSlow_allmarkers_negbino
	p_val	avg_log2FC	pct.1	pct.2	p_val_adj	cluster	gene
HLA-B	0	1.35344	0.997	0.939	0	hi	HLA-B
B2M	0	1.33556	1	0.994	0	hi	B2M
FN1	0	1.20695	0.994	0.896	0	hi	FN1
A2M	1.43102e-289	1.10157	0.999	0.969	5.23767e-285	hi	A2M
HLA-A	9.94873e-284	1.21513	0.973	0.805	3.64133e-279	hi	HLA-A
MT2A	4.62593e-243	1.02799	0.977	0.807	1.69314e-238	hi	MT2A
IFITM3	2.64848e-239	1.08646	0.961	0.827	9.69372e-235	hi	IFITM3
LUM	1.94659e-237	1.05557	0.972	0.809	7.12471e-233	hi	LUM
COL3A1	9.59709e-235	1.11405	0.975	0.791	3.51263e-230	hi	COL3A1
TIMP1	8.89658e-233	1.14848	0.946	0.754	3.25624e-228	hi	TIMP1
COL1A2	2.72034e-232	1.12487	0.942	0.749	9.95673e-228	hi	COL1A2
DCN	4.4989e-232	1.13456	0.947	0.72	1.64664e-227	hi	DCN
ACTB	2.38284e-229	1.05121	0.957	0.77	8.72145e-225	hi	ACTB
IFI6	2.49756e-221	1.0933	0.922	0.708	9.14133e-217	hi	IFI6
CD74	3.43967e-212	0.995151	0.979	0.872	1.25896e-207	hi	CD74
SERPING1	7.42178e-210	1.01781	0.936	0.711	2.71645e-205	hi	SERPING1
CST3	4.50213e-191	0.953927	0.919	0.684	1.64783e-186	hi	CST3
IGFBP7	1.14391e-190	0.994623	0.949	0.779	4.18683e-186	hi	IGFBP7
COL1A1	1.73264e-190	1.0953	0.858	0.546	6.34164e-186	hi	COL1A1
FTL	2.54837e-173	0.88757	0.982	0.871	9.32727e-169	hi	FTL
CLU	2.7458e-168	0.954232	0.917	0.674	1.00499e-163	hi	CLU
TMSB10	1.01073e-166	0.908935	0.898	0.664	3.69938e-162	hi	TMSB10
SPARC	1.15631e-165	0.958446	0.878	0.598	4.2322e-161	hi	SPARC
C1S	7.22709e-164	0.905049	0.896	0.635	2.64519e-159	hi	C1S
HLA-C	2.05778e-159	0.905798	0.867	0.601	7.53168e-155	hi	HLA-C
FTH1	2.45602e-159	0.882924	0.954	0.799	8.98927e-155	hi	FTH1
HLA-DRB1	2.34269e-156	0.860673	0.914	0.687	8.57448e-152	hi	HLA-DRB1
ACTG1	1.42483e-152	0.847345	0.865	0.585	5.21503e-148	hi	ACTG1
COL6A1	1.59804e-151	0.874732	0.865	0.606	5.84898e-147	hi	COL6A1
HLA-E	5.49215e-149	0.851727	0.832	0.507	2.01018e-144	hi	HLA-E
C1QB	5.87071e-149	0.852536	0.872	0.597	2.14874e-144	hi	C1QB
C1QA	4.64576e-148	0.858628	0.863	0.573	1.70039e-143	hi	C1QA
MGP	1.02597e-143	0.871264	0.93	0.763	3.75515e-139	hi	MGP
EEF1A1	1.11315e-142	0.815822	0.961	0.823	4.07424e-138	hi	EEF1A1
COL6A2	1.41594e-140	0.836016	0.823	0.507	5.18248e-136	hi	COL6A2
HLA-DRA	3.74588e-137	0.795701	0.946	0.812	1.37103e-132	hi	HLA-DRA
CTSB	1.18647e-135	0.786615	0.901	0.696	4.34261e-131	hi	CTSB
S100A6	6.86262e-131	0.806268	0.818	0.496	2.51179e-126	hi	S100A6
C1R	7.21356e-131	0.804898	0.79	0.487	2.64024e-126	hi	C1R
CD63	1.53973e-126	0.778456	0.819	0.506	5.63555e-122	hi	CD63
SOD2	1.05722e-124	0.780724	0.781	0.464	3.86952e-120	hi	SOD2
VIM	1.17526e-122	0.7646	0.803	0.526	4.30158e-118	hi	VIM
CALR	7.86331e-122	0.763386	0.757	0.43	2.87805e-117	hi	CALR
IFI30	2.47615e-121	0.75179	0.755	0.437	9.06297e-117	hi	IFI30
FBLN1	2.4113e-120	0.770375	0.857	0.605	8.82559e-116	hi	FBLN1
CD81	2.63399e-120	0.754998	0.797	0.515	9.64068e-116	hi	CD81
TMSB4X	2.04682e-115	0.75463	0.824	0.565	7.49157e-111	hi	TMSB4X
ITM2B	1.49327e-113	0.745807	0.789	0.508	5.46552e-109	hi	ITM2B
IGHG4	4.00463e-113	0.754969	0.75	0.409	1.46574e-108	hi	IGHG4
COL6A3	8.43171e-112	0.731833	0.765	0.442	3.08609e-107	hi	COL6A3
IFI27	9.78362e-111	0.743074	0.718	0.42	3.5809e-106	hi	IFI27
PSAP	1.22017e-107	0.695263	0.836	0.587	4.46595e-103	hi	PSAP
CTSD	3.55387e-107	0.693057	0.806	0.516	1.30075e-102	hi	CTSD
RPL41	1.31235e-106	0.70112	0.871	0.628	4.80332e-102	hi	RPL41
AC007952.4	2.32332e-105	0.69618	0.582	0.237	8.50357e-101	hi	AC007952.4
LGALS1	2.6378e-103	0.689607	0.71	0.391	9.65462e-99	hi	LGALS1
MMP2	5.73714e-103	0.69131	0.802	0.542	2.09985e-98	hi	MMP2
C7	3.12772e-102	0.720211	0.772	0.491	1.14478e-97	hi	C7
WARS	4.47216e-102	0.687844	0.695	0.363	1.63685e-97	hi	WARS
RPS2	8.19583e-102	0.690814	0.838	0.572	2.99976e-97	hi	RPS2
RPL13A	4.90421e-101	0.67176	0.782	0.499	1.79499e-96	hi	RPL13A
GAPDH	3.60761e-100	0.688797	0.712	0.423	1.32042e-95	hi	GAPDH
SFTPB	2.21815e-99	0.686441	0.965	0.841	8.11865e-95	hi	SFTPB
GPX3	2.83654e-99	0.672911	0.726	0.394	1.0382e-94	hi	GPX3
ANXA2	9.52517e-98	0.690012	0.767	0.489	3.48631e-93	hi	ANXA2
LDHA	8.1858e-97	0.641056	0.677	0.347	2.99609e-92	hi	LDHA
TPT1	1.85343e-96	0.66279	0.869	0.634	6.78375e-92	hi	TPT1
RPS27	9.16012e-96	0.661098	0.789	0.518	3.3527e-91	hi	RPS27
PFN1	2.70869e-95	0.659962	0.694	0.389	9.91407e-91	hi	PFN1
RPLP1	6.54774e-95	0.663458	0.72	0.41	2.39654e-90	hi	RPLP1
UBC	1.98582e-94	0.665975	0.787	0.524	7.2683e-90	hi	UBC
RPL13	2.0212e-94	0.670728	0.796	0.551	7.39779e-90	hi	RPL13
LGALS3BP	3.14774e-91	0.643193	0.6	0.294	1.1521e-86	hi	LGALS3BP
IGHA1	7.68692e-90	0.693087	0.84	0.62	2.81349e-85	hi	IGHA1
CD59	5.287e-88	0.622657	0.719	0.422	1.93509e-83	hi	CD59
SAT1	5.71555e-88	0.640162	0.775	0.508	2.09195e-83	hi	SAT1
SPARCL1	6.00585e-88	0.63353	0.692	0.391	2.1982e-83	hi	SPARCL1
IGKC	9.42796e-88	0.668804	0.997	0.986	3.45073e-83	hi	IGKC
GRN	6.16282e-87	0.6196	0.677	0.361	2.25565e-82	hi	GRN
RPS12	1.23499e-86	0.615758	0.737	0.478	4.52018e-82	hi	RPS12
TYMP	1.25593e-86	0.597994	0.657	0.336	4.59682e-82	hi	TYMP
ADH1B	2.35322e-86	0.653318	0.652	0.375	8.61303e-82	hi	ADH1B
MYL6	4.36407e-86	0.61863	0.761	0.481	1.59729e-81	hi	MYL6
RPS29	7.52626e-85	0.609297	0.7	0.427	2.75468e-80	hi	RPS29
CD163	1.6416e-84	0.607778	0.679	0.369	6.00843e-80	hi	CD163
KRT7	3.43842e-84	0.609212	0.676	0.375	1.2585e-79	hi	KRT7
STAT1	1.53597e-83	0.585825	0.583	0.266	5.62179e-79	hi	STAT1
RNASE1	1.8054e-83	0.616561	0.697	0.403	6.60794e-79	hi	RNASE1
RPL18A	2.15277e-82	0.601093	0.737	0.474	7.87935e-78	hi	RPL18A
P4HB	2.19862e-82	0.583825	0.624	0.314	8.04716e-78	hi	P4HB
LY6E	1.52538e-81	0.597318	0.643	0.353	5.58304e-77	hi	LY6E
CXCL10	1.11844e-80	0.592063	0.507	0.217	4.0936e-76	hi	CXCL10
PTMA	2.26319e-80	0.606638	0.709	0.436	8.28351e-76	hi	PTMA
TGM2	4.80288e-80	0.605041	0.678	0.415	1.7579e-75	hi	TGM2
IFITM2	5.8751e-80	0.605778	0.683	0.436	2.15035e-75	hi	IFITM2
PKM	1.44876e-79	0.567589	0.591	0.288	5.3026e-75	hi	PKM
TMBIM6	9.28061e-79	0.599821	0.635	0.358	3.39679e-74	hi	TMBIM6
TIMP3	2.04412e-78	0.593716	0.687	0.423	7.48169e-74	hi	TIMP3
RPL28	6.9975e-78	0.568746	0.627	0.334	2.56115e-73	hi	RPL28
RPL10	1.98233e-77	0.609247	0.756	0.528	7.25552e-73	hi	RPL10
RPS19	4.90083e-77	0.591517	0.664	0.398	1.79375e-72	hi	RPS19
C3	3.58096e-76	0.583992	0.708	0.445	1.31067e-71	hi	C3
APLP2	6.12274e-75	0.552473	0.622	0.328	2.24098e-70	hi	APLP2
RPLP2	6.35751e-74	0.568511	0.66	0.384	2.32691e-69	hi	RPLP2
PLTP	1.18245e-73	0.558826	0.587	0.288	4.32787e-69	hi	PLTP
ATP6V0C	8.66397e-73	0.534051	0.618	0.335	3.1711e-68	hi	ATP6V0C
RPS11	3.6994e-72	0.549889	0.632	0.373	1.35402e-67	hi	RPS11
S100A11	4.68288e-71	0.542316	0.583	0.299	1.71398e-66	hi	S100A11
RPS28	1.03935e-70	0.5682	0.713	0.454	3.80413e-66	hi	RPS28
FSTL1	1.07513e-70	0.540965	0.55	0.28	3.93507e-66	hi	FSTL1
CFL1	3.42768e-70	0.521252	0.53	0.246	1.25456e-65	hi	CFL1
DDX5	9.92311e-69	0.534934	0.682	0.409	3.63196e-64	hi	DDX5
RPL9	1.55708e-68	0.547094	0.688	0.41	5.69907e-64	hi	RPL9
UBB	2.49572e-68	0.544647	0.6	0.335	9.13458e-64	hi	UBB
SELENOP	3.18525e-68	0.574812	0.727	0.491	1.16583e-63	hi	SELENOP
HSPA5	4.93835e-68	0.504881	0.548	0.268	1.80748e-63	hi	HSPA5
HSP90B1	6.4869e-68	0.517757	0.558	0.267	2.37427e-63	hi	HSP90B1
QSOX1	1.28001e-67	0.52954	0.599	0.335	4.68497e-63	hi	QSOX1
RPL32	6.43431e-67	0.53027	0.635	0.356	2.35502e-62	hi	RPL32
AQP1	1.77775e-66	0.547221	0.647	0.396	6.50674e-62	hi	AQP1
RPL37A	1.90137e-66	0.542262	0.649	0.395	6.9592e-62	hi	RPL37A
RPL3	2.37964e-66	0.517958	0.656	0.388	8.70972e-62	hi	RPL3
RPS15	5.25772e-66	0.510121	0.595	0.328	1.92438e-61	hi	RPS15
ANXA1	1.34263e-65	0.50843	0.566	0.296	4.91417e-61	hi	ANXA1
ANXA5	1.63013e-65	0.514122	0.58	0.318	5.96643e-61	hi	ANXA5
TXNIP	4.21155e-65	0.520231	0.689	0.43	1.54147e-60	hi	TXNIP
RPL26	5.70657e-65	0.529643	0.614	0.331	2.08866e-60	hi	RPL26
RPL8	1.62848e-64	0.511147	0.59	0.331	5.9604e-60	hi	RPL8
EMILIN1	1.75908e-64	0.519038	0.58	0.322	6.43839e-60	hi	EMILIN1
BGN	2.01282e-64	0.522333	0.616	0.362	7.36713e-60	hi	BGN
SERPINH1	2.55846e-64	0.516293	0.489	0.222	9.36421e-60	hi	SERPINH1
C1QC	6.23477e-64	0.497861	0.476	0.21	2.28199e-59	hi	C1QC
CCL21	4.85558e-63	0.557044	0.607	0.345	1.77719e-58	hi	CCL21
APOL1	6.46704e-63	0.486409	0.508	0.242	2.367e-58	hi	APOL1
RPS8	1.0749e-62	0.509782	0.662	0.397	3.93424e-58	hi	RPS8
NEAT1	3.43092e-62	0.534226	0.799	0.582	1.25575e-57	hi	NEAT1
RPL30	1.192e-61	0.491723	0.568	0.301	4.36285e-57	hi	RPL30
EFEMP1	6.92629e-61	0.515732	0.505	0.253	2.53509e-56	hi	EFEMP1
MT-CO3	1.31001e-60	0.599648	0.903	0.707	4.79478e-56	hi	MT-CO3
MIF	1.35873e-60	0.480321	0.483	0.229	4.97309e-56	hi	MIF
HLA-DPA1	2.26548e-60	0.50093	0.588	0.342	8.29188e-56	hi	HLA-DPA1
LAP3	2.76522e-60	0.47757	0.508	0.253	1.0121e-55	hi	LAP3
TUBA1B	1.01615e-59	0.474944	0.503	0.254	3.71919e-55	hi	TUBA1B
NAMPT	1.06067e-59	0.477627	0.54	0.28	3.88216e-55	hi	NAMPT
RPLP0	1.8941e-59	0.498519	0.634	0.359	6.9326e-55	hi	RPLP0
SCARB2	2.36449e-59	0.469437	0.49	0.219	8.65426e-55	hi	SCARB2
TPI1	2.73993e-59	0.472292	0.523	0.258	1.00284e-54	hi	TPI1
RPL19	4.50412e-59	0.500355	0.595	0.325	1.64855e-54	hi	RPL19
RPL29	4.62095e-59	0.47222	0.553	0.276	1.69131e-54	hi	RPL29
TUBB	7.59646e-59	0.488814	0.52	0.269	2.78038e-54	hi	TUBB
RPL37	1.20326e-58	0.502584	0.609	0.346	4.40404e-54	hi	RPL37
RPL11	1.29168e-58	0.468809	0.545	0.278	4.72768e-54	hi	RPL11
RPS3A	1.93598e-58	0.494901	0.64	0.391	7.08587e-54	hi	RPS3A
SERPINF1	2.64052e-58	0.493479	0.547	0.302	9.66456e-54	hi	SERPINF1
FCER1G	1.76328e-57	0.463521	0.545	0.3	6.45379e-53	hi	FCER1G
HSPA8	3.66566e-57	0.458808	0.487	0.217	1.34167e-52	hi	HSPA8
RPL36	1.24017e-56	0.46161	0.522	0.271	4.53915e-52	hi	RPL36
ATP5F1B	1.58863e-56	0.459288	0.545	0.269	5.81455e-52	hi	ATP5F1B
ENO1	2.22298e-56	0.449172	0.478	0.235	8.13634e-52	hi	ENO1
RPL35	2.32042e-56	0.442407	0.498	0.227	8.49298e-52	hi	RPL35
RPS13	3.40068e-56	0.461522	0.538	0.275	1.24468e-51	hi	RPS13
PDIA3	5.52902e-56	0.456429	0.475	0.228	2.02368e-51	hi	PDIA3
CFH	7.44963e-56	0.442061	0.443	0.186	2.72664e-51	hi	CFH
HIF1A	1.02859e-55	0.452516	0.531	0.272	3.76475e-51	hi	HIF1A
UBA52	1.43565e-55	0.456448	0.531	0.283	5.25462e-51	hi	UBA52
LAPTM4A	2.2079e-55	0.474201	0.539	0.293	8.08113e-51	hi	LAPTM4A
CTSL	3.7161e-55	0.475489	0.553	0.318	1.36013e-50	hi	CTSL
RPL31	4.36187e-55	0.467508	0.53	0.273	1.59649e-50	hi	RPL31
PSMA4	1.09736e-54	0.43052	0.482	0.227	4.01645e-50	hi	PSMA4
ENG	2.86485e-54	0.427315	0.416	0.169	1.04856e-49	hi	ENG
EIF4A1	4.32163e-54	0.447781	0.496	0.247	1.58176e-49	hi	EIF4A1
ZFP36L1	7.38407e-54	0.450028	0.481	0.236	2.70264e-49	hi	ZFP36L1
COL4A2	1.09756e-53	0.442551	0.483	0.233	4.01716e-49	hi	COL4A2
RPL15	2.53356e-53	0.45156	0.568	0.299	9.27307e-49	hi	RPL15
HSP90AA1	5.88126e-53	0.43569	0.462	0.219	2.1526e-48	hi	HSP90AA1
S100A10	7.28128e-53	0.448295	0.542	0.307	2.66502e-48	hi	S100A10
RPL35A	1.82242e-52	0.437217	0.526	0.289	6.67023e-48	hi	RPL35A
IGFBP4	1.84611e-52	0.439148	0.483	0.231	6.75695e-48	hi	IGFBP4
ISG15	2.48506e-52	0.419414	0.436	0.193	9.09558e-48	hi	ISG15
ATP6V0E1	2.58115e-52	0.436521	0.517	0.269	9.44726e-48	hi	ATP6V0E1
MT-ND4	5.67951e-52	0.593755	0.954	0.828	2.07876e-47	hi	MT-ND4
HNRNPA2B1	6.18751e-52	0.437586	0.482	0.257	2.26469e-47	hi	HNRNPA2B1
TAP1	7.10608e-52	0.423509	0.462	0.216	2.6009e-47	hi	TAP1
CFB	1.61525e-51	0.408835	0.455	0.204	5.91199e-47	hi	CFB
RPS20	5.45054e-51	0.435449	0.518	0.282	1.99495e-46	hi	RPS20
DDIT4	9.34636e-51	0.432852	0.501	0.264	3.42086e-46	hi	DDIT4
TNC	1.15406e-50	0.423588	0.409	0.174	4.22398e-46	hi	TNC
S100A9	1.20565e-50	0.424896	0.473	0.233	4.41278e-46	hi	S100A9
CTSC	1.31008e-50	0.43148	0.473	0.23	4.79501e-46	hi	CTSC
AHNAK	1.39295e-50	0.428502	0.505	0.261	5.09835e-46	hi	AHNAK
GBP1	1.89779e-50	0.407571	0.409	0.171	6.9461e-46	hi	GBP1
RPL18	3.99512e-50	0.430996	0.518	0.278	1.46225e-45	hi	RPL18
SOD3	4.24775e-50	0.42197	0.448	0.218	1.55472e-45	hi	SOD3
VCAN	4.67062e-50	0.427171	0.45	0.21	1.70949e-45	hi	VCAN
ARHGDIA	9.68959e-50	0.424471	0.453	0.207	3.54649e-45	hi	ARHGDIA
NUCB1	1.32735e-49	0.422224	0.507	0.274	4.85823e-45	hi	NUCB1
CFD	1.91116e-49	0.39765	0.396	0.163	6.99505e-45	hi	CFD
LYZ	1.98503e-49	0.40908	0.43	0.193	7.26541e-45	hi	LYZ
TMEM176B	2.54732e-49	0.390595	0.413	0.163	9.32343e-45	hi	TMEM176B
RPS6	3.01129e-49	0.436659	0.526	0.293	1.10216e-44	hi	RPS6
SFTPA1	3.24323e-49	0.501642	0.927	0.728	1.18706e-44	hi	SFTPA1
DUSP1	4.61022e-49	0.405386	0.448	0.202	1.68739e-44	hi	DUSP1
PPIA	5.27041e-49	0.414259	0.472	0.234	1.92902e-44	hi	PPIA
COL4A1	9.34714e-49	0.427428	0.545	0.307	3.42115e-44	hi	COL4A1
SFTPA2	1.08072e-48	0.50103	0.883	0.72	3.95554e-44	hi	SFTPA2
CTSH	2.50409e-48	0.444109	0.58	0.328	9.16521e-44	hi	CTSH
DPYSL2	4.16763e-48	0.394768	0.46	0.223	1.5254e-43	hi	DPYSL2
OAZ1	6.23656e-48	0.41119	0.462	0.231	2.28264e-43	hi	OAZ1
COL5A2	1.15395e-47	0.392899	0.437	0.201	4.22358e-43	hi	COL5A2
RPL38	1.51732e-47	0.38968	0.415	0.175	5.55356e-43	hi	RPL38
CD44	3.07103e-47	0.409301	0.459	0.235	1.12403e-42	hi	CD44
RHOA	3.19958e-47	0.409301	0.465	0.229	1.17108e-42	hi	RHOA
NNMT	4.09606e-47	0.393492	0.437	0.193	1.4992e-42	hi	NNMT
RPS15A	1.08026e-46	0.414214	0.517	0.284	3.95385e-42	hi	RPS15A
SH3BGRL3	1.19325e-46	0.391318	0.44	0.207	4.3674e-42	hi	SH3BGRL3
PDIA6	1.43881e-46	0.38978	0.395	0.169	5.26617e-42	hi	PDIA6
RPS14	1.58944e-46	0.421789	0.542	0.31	5.81752e-42	hi	RPS14
ITGB2	1.63878e-46	0.37997	0.402	0.178	5.99809e-42	hi	ITGB2
ICAM1	1.82494e-46	0.390625	0.451	0.227	6.67947e-42	hi	ICAM1
RPL17	2.16195e-46	0.418532	0.498	0.272	7.91295e-42	hi	RPL17
PSME2	2.33466e-46	0.391204	0.452	0.225	8.54508e-42	hi	PSME2
RPS18	2.37085e-46	0.4141	0.503	0.274	8.67756e-42	hi	RPS18
STAT2	2.86605e-46	0.378378	0.418	0.186	1.049e-41	hi	STAT2
IFIT3	4.35179e-46	0.390049	0.43	0.194	1.5928e-41	hi	IFIT3
RPS3	5.601e-46	0.404036	0.474	0.243	2.05002e-41	hi	RPS3
RPS27A	6.30707e-46	0.409504	0.488	0.269	2.30845e-41	hi	RPS27A
RPS5	6.372e-46	0.398171	0.481	0.242	2.33221e-41	hi	RPS5
NPC2	6.95393e-46	0.428168	0.578	0.338	2.54521e-41	hi	NPC2
RPS23	9.50711e-46	0.385185	0.465	0.218	3.4797e-41	hi	RPS23
RPS21	9.81823e-46	0.397284	0.477	0.253	3.59357e-41	hi	RPS21
TAPBP	1.42623e-45	0.389577	0.477	0.256	5.22015e-41	hi	TAPBP
CANX	1.64527e-45	0.38335	0.437	0.226	6.02187e-41	hi	CANX
NBL1	2.12562e-45	0.391937	0.452	0.216	7.77998e-41	hi	NBL1
LAPTM5	2.98167e-45	0.382877	0.384	0.179	1.09132e-40	hi	LAPTM5
MX1	7.72982e-45	0.372423	0.406	0.177	2.82919e-40	hi	MX1
CEBPB	8.8909e-45	0.391017	0.462	0.25	3.25416e-40	hi	CEBPB
HSP90AB1	9.73141e-45	0.388936	0.453	0.237	3.56179e-40	hi	HSP90AB1
FBN1	1.10201e-44	0.382925	0.404	0.19	4.03348e-40	hi	FBN1
PCOLCE	1.9716e-44	0.390471	0.426	0.209	7.21625e-40	hi	PCOLCE
RPL34	2.18321e-44	0.372754	0.426	0.204	7.99078e-40	hi	RPL34
GLUL	3.51386e-44	0.402554	0.514	0.296	1.28611e-39	hi	GLUL
RPL23A	4.10873e-44	0.363446	0.387	0.161	1.50384e-39	hi	RPL23A
PLSCR1	7.27627e-44	0.349835	0.37	0.147	2.66319e-39	hi	PLSCR1
RPL27A	9.25428e-44	0.403745	0.528	0.309	3.38716e-39	hi	RPL27A
RPL7A	1.02802e-43	0.408677	0.466	0.246	3.76264e-39	hi	RPL7A
PLAAT4	1.11973e-43	0.354458	0.374	0.152	4.09834e-39	hi	PLAAT4
RPL39	1.24366e-43	0.404662	0.472	0.259	4.5519e-39	hi	RPL39
EIF4G2	1.45683e-43	0.382751	0.452	0.231	5.33213e-39	hi	EIF4G2
RPSA	1.73874e-43	0.375785	0.443	0.235	6.36395e-39	hi	RPSA
TGFBR2	1.96049e-43	0.393991	0.474	0.258	7.17559e-39	hi	TGFBR2
PSME1	2.58584e-43	0.335634	0.333	0.12	9.46441e-39	hi	PSME1
HNRNPA1	3.12462e-43	0.394969	0.499	0.277	1.14364e-38	hi	HNRNPA1
VSIG4	4.55414e-43	0.381431	0.429	0.223	1.66686e-38	hi	VSIG4
TAGLN2	6.4105e-43	0.386027	0.471	0.251	2.34631e-38	hi	TAGLN2
RCN1	6.71077e-43	0.360191	0.376	0.169	2.45621e-38	hi	RCN1
APP	8.65368e-43	0.396138	0.48	0.256	3.16733e-38	hi	APP
GSN	9.85154e-43	0.37044	0.427	0.207	3.60576e-38	hi	GSN
S100A4	1.29393e-42	0.377862	0.386	0.178	4.73591e-38	hi	S100A4
MT-ATP6	1.42214e-42	0.534188	0.742	0.488	5.20516e-38	hi	MT-ATP6
ITGB1	2.23128e-42	0.379927	0.465	0.255	8.16673e-38	hi	ITGB1
DKK3	2.76906e-42	0.353591	0.367	0.158	1.0135e-37	hi	DKK3
PMP22	2.88767e-42	0.358135	0.378	0.178	1.05692e-37	hi	PMP22
PRDX1	3.5308e-42	0.362249	0.432	0.215	1.29231e-37	hi	PRDX1
EIF1	4.12995e-42	0.378494	0.446	0.22	1.5116e-37	hi	EIF1
TMEM59	4.27242e-42	0.38022	0.429	0.22	1.56375e-37	hi	TMEM59
SRGN	4.4454e-42	0.412084	0.511	0.282	1.62706e-37	hi	SRGN
PRG4	8.35738e-42	0.359252	0.348	0.147	3.05888e-37	hi	PRG4
RPL7	8.98039e-42	0.40043	0.585	0.362	3.28691e-37	hi	RPL7
CALM2	1.03823e-41	0.365596	0.437	0.217	3.80003e-37	hi	CALM2
ACTA2	1.38843e-41	0.380863	0.459	0.239	5.08179e-37	hi	ACTA2
SERPINA3	1.48403e-41	0.348978	0.355	0.148	5.43169e-37	hi	SERPINA3
PCBP2	1.59238e-41	0.362248	0.437	0.217	5.82829e-37	hi	PCBP2
GNAS	2.9597e-41	0.376673	0.405	0.198	1.08328e-36	hi	GNAS
CNN3	4.58843e-41	0.354974	0.394	0.176	1.67941e-36	hi	CNN3
CCDC80	4.62086e-41	0.374982	0.438	0.216	1.69128e-36	hi	CCDC80
RTN4	6.61216e-41	0.35732	0.389	0.188	2.42012e-36	hi	RTN4
LTBP2	7.40142e-41	0.354361	0.393	0.171	2.70899e-36	hi	LTBP2
RACK1	8.00868e-41	0.363972	0.4	0.193	2.93126e-36	hi	RACK1
CRISPLD2	8.80816e-41	0.330293	0.351	0.142	3.22387e-36	hi	CRISPLD2
RPS17	9.05314e-41	0.358602	0.432	0.215	3.31354e-36	hi	RPS17
APOD	9.74824e-41	0.369802	0.376	0.184	3.56795e-36	hi	APOD
TIMP2	1.0853e-40	0.366384	0.447	0.221	3.97232e-36	hi	TIMP2
H3F3B	1.12496e-40	0.374152	0.47	0.266	4.11746e-36	hi	H3F3B
FCGRT	1.26833e-40	0.362778	0.471	0.252	4.64221e-36	hi	FCGRT
PSMB9	1.4645e-40	0.344712	0.373	0.165	5.36023e-36	hi	PSMB9
IL6ST	2.00822e-40	0.373481	0.458	0.253	7.3503e-36	hi	IL6ST
ARF1	2.46028e-40	0.350895	0.36	0.155	9.00487e-36	hi	ARF1
GBP4	2.81035e-40	0.323318	0.32	0.121	1.02861e-35	hi	GBP4
EEF2	3.26687e-40	0.380658	0.569	0.343	1.19571e-35	hi	EEF2
RPL10A	3.65323e-40	0.38364	0.495	0.276	1.33712e-35	hi	RPL10A
IRF1	1.19866e-39	0.317517	0.33	0.131	4.3872e-35	hi	IRF1
LAMP1	1.22503e-39	0.354806	0.443	0.247	4.48372e-35	hi	LAMP1
RPL12	1.35143e-39	0.357031	0.455	0.236	4.94638e-35	hi	RPL12
CCL2	1.3742e-39	0.34265	0.39	0.18	5.02971e-35	hi	CCL2
RPS16	1.56106e-39	0.371243	0.474	0.255	5.71363e-35	hi	RPS16
DSTN	1.59814e-39	0.348635	0.419	0.211	5.84934e-35	hi	DSTN
RPL6	3.05358e-39	0.382422	0.512	0.3	1.11764e-34	hi	RPL6
VMP1	4.24901e-39	0.350689	0.422	0.212	1.55518e-34	hi	VMP1
SHISA5	4.57864e-39	0.328732	0.364	0.155	1.67583e-34	hi	SHISA5
MARCKS	6.53634e-39	0.336563	0.339	0.137	2.39236e-34	hi	MARCKS
ATP5F1E	8.19123e-39	0.354251	0.4	0.199	2.99807e-34	hi	ATP5F1E
HSPB1	8.99269e-39	0.369224	0.457	0.24	3.29141e-34	hi	HSPB1
RPS4X	1.00642e-38	0.341113	0.382	0.178	3.68361e-34	hi	RPS4X
HNRNPK	1.01981e-38	0.333081	0.376	0.167	3.73262e-34	hi	HNRNPK
RNF213	1.24509e-38	0.299832	0.312	0.112	4.55714e-34	hi	RNF213
PPIB	1.30632e-38	0.317164	0.305	0.111	4.78127e-34	hi	PPIB
RPS24	2.07115e-38	0.365207	0.454	0.239	7.5806e-34	hi	RPS24
MYH9	3.06045e-38	0.372815	0.464	0.255	1.12015e-33	hi	MYH9
EPAS1	3.10678e-38	0.374908	0.562	0.342	1.13711e-33	hi	EPAS1
STOM	3.1951e-38	0.367444	0.478	0.287	1.16944e-33	hi	STOM
ATP1B3	3.89781e-38	0.327733	0.34	0.147	1.42664e-33	hi	ATP1B3
LGALS3	6.55221e-38	0.323366	0.364	0.16	2.39818e-33	hi	LGALS3
RPS7	6.69768e-38	0.331275	0.37	0.165	2.45142e-33	hi	RPS7
CD9	9.92149e-38	0.325147	0.365	0.172	3.63137e-33	hi	CD9
MALAT1	1.07008e-37	0.501277	0.889	0.643	3.91659e-33	hi	MALAT1
COX7C	1.08253e-37	0.359651	0.503	0.289	3.96218e-33	hi	COX7C
CDKN1A	1.26736e-37	0.322999	0.371	0.164	4.63867e-33	hi	CDKN1A
MT-CO2	1.30008e-37	0.408952	0.393	0.207	4.75843e-33	hi	MT-CO2
CYBA	1.36263e-37	0.336556	0.393	0.201	4.98736e-33	hi	CYBA
NACA	1.63129e-37	0.330171	0.403	0.204	5.97069e-33	hi	NACA
CDH11	2.01445e-37	0.304369	0.285	0.099	7.37307e-33	hi	CDH11
RARRES1	2.46002e-37	0.343283	0.336	0.152	9.00392e-33	hi	RARRES1
RPS26	2.6841e-37	0.325147	0.362	0.169	9.82407e-33	hi	RPS26
KRTCAP2	2.76386e-37	0.296578	0.299	0.107	1.0116e-32	hi	KRTCAP2
RPL27	3.1886e-37	0.361699	0.442	0.25	1.16706e-32	hi	RPL27
CD68	3.4188e-37	0.318424	0.337	0.15	1.25132e-32	hi	CD68
TPM3	4.60327e-37	0.334555	0.378	0.171	1.68484e-32	hi	TPM3
CXCL9	5.38439e-37	0.302081	0.303	0.106	1.97074e-32	hi	CXCL9
XIST	1.31878e-36	0.317807	0.31	0.12	4.82687e-32	hi	XIST
HEXB	1.54817e-36	0.316038	0.332	0.136	5.66647e-32	hi	HEXB
HLA-DPB1	1.86456e-36	0.342985	0.421	0.225	6.82449e-32	hi	HLA-DPB1
TAGLN	1.97575e-36	0.33611	0.335	0.141	7.23146e-32	hi	TAGLN
GBP2	2.49669e-36	0.313848	0.32	0.136	9.13812e-32	hi	GBP2
MDK	3.23077e-36	0.312169	0.36	0.166	1.18249e-31	hi	MDK
COL5A1	3.67287e-36	0.35314	0.458	0.254	1.34431e-31	hi	COL5A1
THBS1	3.83744e-36	0.369641	0.573	0.366	1.40454e-31	hi	THBS1
TUBA1A	4.59261e-36	0.312712	0.324	0.137	1.68094e-31	hi	TUBA1A
SLC34A2	4.91973e-36	0.345233	0.449	0.233	1.80067e-31	hi	SLC34A2
PCBP1	5.38265e-36	0.339023	0.398	0.194	1.9701e-31	hi	PCBP1
SERF2	7.37242e-36	0.340031	0.423	0.23	2.69838e-31	hi	SERF2
JCHAIN	9.71381e-36	0.444667	0.678	0.454	3.55535e-31	hi	JCHAIN
PRSS23	1.42675e-35	0.330021	0.371	0.182	5.22206e-31	hi	PRSS23
FCGR3A	2.23527e-35	0.312465	0.329	0.149	8.1813e-31	hi	FCGR3A
TYROBP	2.2377e-35	0.334097	0.366	0.18	8.1902e-31	hi	TYROBP
ZFP36	2.43074e-35	0.326215	0.387	0.185	8.89675e-31	hi	ZFP36
RPL14	2.53347e-35	0.349355	0.476	0.271	9.27276e-31	hi	RPL14
MYL12B	3.13119e-35	0.316582	0.362	0.174	1.14605e-30	hi	MYL12B
CD14	5.19055e-35	0.319852	0.35	0.16	1.89979e-30	hi	CD14
SAMHD1	8.07315e-35	0.293463	0.288	0.107	2.95485e-30	hi	SAMHD1
CDC42	9.1227e-35	0.314977	0.362	0.167	3.339e-30	hi	CDC42
IL1R1	1.1933e-34	0.319799	0.404	0.206	4.36761e-30	hi	IL1R1
PDGFRB	1.58976e-34	0.314194	0.405	0.22	5.81867e-30	hi	PDGFRB
TAP2	1.71957e-34	0.273297	0.26	0.085	6.29379e-30	hi	TAP2
GPC3	2.51725e-34	0.30283	0.368	0.17	9.2134e-30	hi	GPC3
MYL12A	3.49125e-34	0.320851	0.362	0.175	1.27783e-29	hi	MYL12A
CHCHD2	3.501e-34	0.30813	0.365	0.173	1.2814e-29	hi	CHCHD2
YWHAZ	3.94926e-34	0.341241	0.435	0.239	1.44547e-29	hi	YWHAZ
GNAI2	4.20084e-34	0.324582	0.41	0.216	1.53755e-29	hi	GNAI2
CD99	4.69545e-34	0.299483	0.351	0.167	1.71858e-29	hi	CD99
APOL6	4.86299e-34	0.266957	0.267	0.094	1.7799e-29	hi	APOL6
PDIA4	5.71064e-34	0.322456	0.412	0.215	2.09015e-29	hi	PDIA4
FHL1	9.9798e-34	0.310635	0.33	0.15	3.65271e-29	hi	FHL1
RPS25	1.31653e-33	0.323732	0.386	0.204	4.81863e-29	hi	RPS25
TMEM176A	2.1014e-33	0.289107	0.318	0.137	7.69132e-29	hi	TMEM176A
COL15A1	2.17276e-33	0.278666	0.268	0.098	7.95252e-29	hi	COL15A1
ZFP36L2	2.20876e-33	0.325304	0.382	0.193	8.08429e-29	hi	ZFP36L2
MFAP4	2.37881e-33	0.276852	0.291	0.113	8.70666e-29	hi	MFAP4
FBLN2	2.76231e-33	0.289074	0.298	0.125	1.01103e-28	hi	FBLN2
CTSS	3.46018e-33	0.313844	0.361	0.172	1.26646e-28	hi	CTSS
CD151	3.58396e-33	0.310856	0.395	0.207	1.31176e-28	hi	CD151
HLA-DQB1	4.76981e-33	0.320714	0.423	0.232	1.7458e-28	hi	HLA-DQB1
RARRES2	7.23249e-33	0.300607	0.323	0.141	2.64716e-28	hi	RARRES2
RPL24	8.22138e-33	0.288561	0.317	0.139	3.00911e-28	hi	RPL24
ARPC2	8.90175e-33	0.280929	0.296	0.119	3.25813e-28	hi	ARPC2
TFPI	1.00322e-32	0.314279	0.371	0.191	3.67187e-28	hi	TFPI
ASAH1	1.41359e-32	0.310054	0.398	0.211	5.17387e-28	hi	ASAH1
LDHB	1.72231e-32	0.289551	0.306	0.128	6.30383e-28	hi	LDHB
IGLC1	1.8026e-32	0.424147	0.642	0.446	6.59771e-28	hi	IGLC1
PGK1	2.22579e-32	0.279991	0.318	0.136	8.14661e-28	hi	PGK1
RPL22	4.34837e-32	0.317782	0.408	0.225	1.59155e-27	hi	RPL22
SLC25A3	4.90918e-32	0.298912	0.375	0.191	1.79681e-27	hi	SLC25A3
MUC1	4.94722e-32	0.321984	0.42	0.232	1.81073e-27	hi	MUC1
GSTP1	7.22796e-32	0.281448	0.308	0.137	2.64551e-27	hi	GSTP1
CAPNS1	7.47426e-32	0.290043	0.326	0.147	2.73565e-27	hi	CAPNS1
MGST1	7.85438e-32	0.307388	0.379	0.193	2.87478e-27	hi	MGST1
NME2	9.30258e-32	0.292725	0.35	0.174	3.40484e-27	hi	NME2
PPA1	1.2789e-31	0.276443	0.321	0.142	4.68091e-27	hi	PPA1
PABPC1	1.50375e-31	0.322378	0.402	0.215	5.50387e-27	hi	PABPC1
MT1X	1.53921e-31	0.299762	0.343	0.169	5.63367e-27	hi	MT1X
SKP1	1.94211e-31	0.282484	0.345	0.169	7.10833e-27	hi	SKP1
MYL9	2.06309e-31	0.298158	0.354	0.166	7.55111e-27	hi	MYL9
FKBP1A	2.17763e-31	0.291049	0.352	0.167	7.97035e-27	hi	FKBP1A
IGHG1	2.19744e-31	0.36431	0.536	0.367	8.04286e-27	hi	IGHG1
TNFRSF1A	2.32124e-31	0.281703	0.317	0.142	8.49597e-27	hi	TNFRSF1A
CALHM6	2.8267e-31	0.263941	0.251	0.088	1.0346e-26	hi	CALHM6
EEF1D	3.14306e-31	0.291399	0.323	0.15	1.15039e-26	hi	EEF1D
PARP14	4.0738e-31	0.267347	0.291	0.12	1.49105e-26	hi	PARP14
CXCL11	5.45572e-31	0.275199	0.291	0.131	1.99685e-26	hi	CXCL11
NDUFA4	7.18193e-31	0.304588	0.357	0.187	2.62866e-26	hi	NDUFA4
RPL36A	7.30663e-31	0.298602	0.36	0.187	2.6743e-26	hi	RPL36A
COX8A	7.37542e-31	0.27192	0.296	0.127	2.69948e-26	hi	COX8A
PRELP	8.11983e-31	0.267885	0.29	0.117	2.97194e-26	hi	PRELP
SERPINA1	1.21663e-30	0.311732	0.42	0.235	4.45299e-26	hi	SERPINA1
NRP1	1.62199e-30	0.275346	0.301	0.137	5.93663e-26	hi	NRP1
SSR3	1.65313e-30	0.287905	0.33	0.162	6.05061e-26	hi	SSR3
CALD1	2.27939e-30	0.281798	0.345	0.166	8.34281e-26	hi	CALD1
ATP1A1	2.90297e-30	0.294022	0.355	0.179	1.06252e-25	hi	ATP1A1
MMP14	3.0944e-30	0.272866	0.339	0.164	1.13258e-25	hi	MMP14
PDGFRA	3.40715e-30	0.272315	0.272	0.109	1.24705e-25	hi	PDGFRA
SCPEP1	4.35186e-30	0.288701	0.358	0.185	1.59282e-25	hi	SCPEP1
MFGE8	4.71577e-30	0.27548	0.328	0.153	1.72602e-25	hi	MFGE8
CAV1	5.05134e-30	0.268045	0.304	0.141	1.84884e-25	hi	CAV1
MS4A4A	6.13139e-30	0.253563	0.26	0.097	2.24415e-25	hi	MS4A4A
KDELR2	7.66691e-30	0.26988	0.33	0.15	2.80617e-25	hi	KDELR2
RPL4	1.10331e-29	0.293779	0.389	0.207	4.03822e-25	hi	RPL4
CTSZ	1.48267e-29	0.280288	0.334	0.176	5.42671e-25	hi	CTSZ
ELN	1.50843e-29	0.272816	0.321	0.154	5.52101e-25	hi	ELN
KRT19	1.82744e-29	0.285754	0.328	0.153	6.6886e-25	hi	KRT19
CAPZB	1.96042e-29	0.267764	0.311	0.138	7.17534e-25	hi	CAPZB
BST2	2.1805e-29	0.255969	0.268	0.112	7.98085e-25	hi	BST2
VWF	2.18179e-29	0.262564	0.299	0.129	7.98557e-25	hi	VWF
MSN	2.49694e-29	0.262696	0.298	0.127	9.13907e-25	hi	MSN
YWHAB	2.61842e-29	0.252461	0.257	0.098	9.58367e-25	hi	YWHAB
HNRNPL	2.66215e-29	0.277188	0.328	0.155	9.74374e-25	hi	HNRNPL
ATP6V0B	3.6047e-29	0.265166	0.306	0.141	1.31936e-24	hi	ATP6V0B
CXCL12	3.63219e-29	0.269974	0.306	0.136	1.32942e-24	hi	CXCL12
GRINA	3.71796e-29	0.270214	0.311	0.136	1.36081e-24	hi	GRINA
HNRNPDL	3.85552e-29	0.287201	0.394	0.219	1.41116e-24	hi	HNRNPDL
MTCH1	3.93437e-29	0.272898	0.325	0.155	1.44002e-24	hi	MTCH1
CALU	4.05086e-29	0.273534	0.328	0.153	1.48265e-24	hi	CALU
PIGT	6.06191e-29	0.25983	0.313	0.146	2.21872e-24	hi	PIGT
MGAT1	6.33472e-29	0.257911	0.281	0.121	2.31857e-24	hi	MGAT1
HNRNPU	8.79857e-29	0.258989	0.291	0.124	3.22036e-24	hi	HNRNPU
CHRDL1	9.84748e-29	0.271016	0.316	0.157	3.60427e-24	hi	CHRDL1
RAN	1.24545e-28	0.261511	0.291	0.131	4.55846e-24	hi	RAN
TSPAN3	1.37133e-28	0.285358	0.345	0.18	5.01922e-24	hi	TSPAN3
TPM4	1.56293e-28	0.2682	0.328	0.147	5.72049e-24	hi	TPM4
RPS10	1.609e-28	0.26126	0.306	0.139	5.88912e-24	hi	RPS10
CAPZA1	1.94058e-28	0.256293	0.311	0.137	7.10273e-24	hi	CAPZA1
RPN2	2.16178e-28	0.265149	0.313	0.145	7.91233e-24	hi	RPN2
SERINC1	2.17425e-28	0.257601	0.304	0.146	7.95798e-24	hi	SERINC1
DDX17	2.1877e-28	0.251086	0.29	0.115	8.00719e-24	hi	DDX17
FLNA	2.31457e-28	0.290022	0.426	0.235	8.47156e-24	hi	FLNA
LAMC1	2.73642e-28	0.276468	0.325	0.164	1.00156e-23	hi	LAMC1
CD164	2.86555e-28	0.260991	0.298	0.131	1.04882e-23	hi	CD164
PRRX1	4.68733e-28	0.25409	0.268	0.109	1.71561e-23	hi	PRRX1
CEBPD	5.00845e-28	0.310394	0.41	0.237	1.83314e-23	hi	CEBPD
HBA2	6.35048e-28	0.25869	0.267	0.118	2.32434e-23	hi	HBA2
EMP1	7.60751e-28	0.25748	0.306	0.141	2.78442e-23	hi	EMP1
CALM1	7.95676e-28	0.257138	0.287	0.122	2.91225e-23	hi	CALM1
TLE5	9.57988e-28	0.263318	0.345	0.161	3.50633e-23	hi	TLE5
SSR1	9.85273e-28	0.260361	0.309	0.146	3.6062e-23	hi	SSR1
TMEM165	1.08157e-27	0.256494	0.285	0.131	3.95866e-23	hi	TMEM165
PGAM1	1.7544e-27	0.26217	0.283	0.136	6.42129e-23	hi	PGAM1
EZR	1.84163e-27	0.251904	0.281	0.122	6.74056e-23	hi	EZR
MT-ND3	1.84629e-27	0.407801	0.774	0.542	6.75762e-23	hi	MT-ND3
TSC22D3	1.92593e-27	0.266221	0.336	0.169	7.04911e-23	hi	TSC22D3
RAC1	2.0043e-27	0.264193	0.338	0.177	7.33594e-23	hi	RAC1
TMED10	2.23495e-27	0.255498	0.301	0.136	8.18013e-23	hi	TMED10
AOC3	2.75696e-27	0.255756	0.296	0.136	1.00908e-22	hi	AOC3
KRT8	2.94187e-27	0.258404	0.304	0.142	1.07675e-22	hi	KRT8
RPL23	3.36829e-27	0.285766	0.36	0.203	1.23283e-22	hi	RPL23
RPS9	4.81488e-27	0.261187	0.354	0.184	1.76229e-22	hi	RPS9
ARL6IP5	5.04609e-27	0.256725	0.308	0.143	1.84692e-22	hi	ARL6IP5
FCN3	1.23125e-26	0.263701	0.325	0.165	4.5065e-22	hi	FCN3
H3F3A	1.54373e-26	0.282261	0.366	0.196	5.65019e-22	hi	H3F3A
TMEM123	1.87894e-26	0.257469	0.331	0.159	6.87712e-22	hi	TMEM123
LAMB1	1.95835e-26	0.252709	0.305	0.149	7.16775e-22	hi	LAMB1
TPP1	2.34864e-26	0.258897	0.335	0.166	8.59624e-22	hi	TPP1
JUND	6.83955e-26	0.266944	0.33	0.17	2.50334e-21	hi	JUND
HNRNPH1	8.81765e-26	0.26043	0.34	0.173	3.22735e-21	hi	HNRNPH1
TLN1	9.86538e-26	0.260929	0.336	0.175	3.61083e-21	hi	TLN1
RPL5	1.06409e-25	0.250182	0.31	0.155	3.89468e-21	hi	RPL5
DYNLL1	1.08797e-25	0.256518	0.336	0.173	3.98208e-21	hi	DYNLL1
TRAM1	1.09829e-25	0.256696	0.316	0.166	4.01985e-21	hi	TRAM1
SQSTM1	2.41224e-25	0.250798	0.345	0.186	8.82903e-21	hi	SQSTM1
H1FX	3.11927e-25	0.273264	0.398	0.221	1.14168e-20	hi	H1FX
ATP5F1A	4.04023e-25	0.253956	0.287	0.135	1.47876e-20	hi	ATP5F1A
TSPO	4.07419e-25	0.251259	0.305	0.157	1.4912e-20	hi	TSPO
C2	4.22533e-25	0.255122	0.305	0.155	1.54651e-20	hi	C2
DHCR24	1.70449e-24	0.2527	0.32	0.177	6.2386e-20	hi	DHCR24
IFI16	7.64466e-24	0.251678	0.317	0.167	2.79802e-19	hi	IFI16
IGHG3	1.59823e-21	0.257603	0.328	0.18	5.84967e-17	hi	IGHG3
MT-CO1	1.47807e-19	0.275598	0.365	0.198	5.40988e-15	hi	MT-CO1
SCGB1A1	5.34959e-18	0.300946	0.836	0.642	1.958e-13	hi	SCGB1A1
MT-CYB	1.3409e-17	0.328215	0.679	0.45	4.90784e-13	hi	MT-CYB
MT-ND2	5.41559e-15	0.312197	0.67	0.444	1.98216e-10	hi	MT-ND2
MT-ND1	1.53836e-12	0.265477	0.754	0.557	5.63054e-08	hi	MT-ND1
